# Pathway analysis identifies novel non-synonymous variants contributing to extreme vascular outcomes in Williams-Beuren syndrome

**DOI:** 10.1101/2022.09.21.22280107

**Authors:** D. Liu, C.J. Billington, N. Raja, Z.C. Wong, M.D. Levin, W. Resch, C. Alba, D.N. Hupalo, E. Biamino, M.F. Bedeschi, M.C. Digilio, G.M. Squeo, R. Villa, P.C.R. Parrish, R.H. Knutsen, S. Osgood, J.A. Freeman, C.L. Dalgard, G. Merla, B.R. Pober, C.B. Mervis, A.E. Roberts, C.A. Morris, L.R. Osborne, B.A. Kozel

## Abstract

Supravalvar aortic stenosis (SVAS) is a characteristic feature of Williams-Beuren syndrome (WBS). SVAS is present in 67% of those with WBS, but severity varies; 21% have clinically significant SVAS requiring surgical intervention while 33% have no appreciable aortic disease. Little is known about genetic modifiers outside the 7q11.23 region that might contribute to SVAS severity. To investigate, we collaboratively phenotyped 473 individuals with WBS and performed the largest whole-genome-sequencing study to date. We developed a set of strategies for modifier discovery including extreme phenotyping (surgical SVAS vs. no SVAS) and prioritization of non-synonymous variants with increased predicted functional impact along with an allele frequency difference between the extreme phenotype groups. We identified pathways enriched in common or less frequent variants, followed by association testing of SVAS severity with the enriched pathways. The common variant analysis identified pathways including the extracellular matrix and the innate immune system, while pathways encompassing adaptive immunity, ciliary function, lipid metabolism and PI3KAKT were captured by both the common and less frequent variant analyses. Cell cycle and estrogen responsive pathways were among those identified through the less frequent variant analysis. Among the 69 genes reported in other large genome wide association studies assessing aortic traits, 11 genes, including *PCSK9* and *ILR6,* were found in our study, suggesting overlapping disease mechanisms. In summary, this study presents novel strategies for identification of disease modifiers in rare conditions like WBS.

**Graphical Abstract:** 
