## Supplemental Table 1 for "Pathway analysis identifies novel non-synonymous variants contributing to extreme vascular outcomes in Williams-Beuren syndrome"

### Sheet: Sheet1
Gene	ExonicFunc	Func	CHROM	POS	avsnp150	ID	AF_no_SVAS	AF_surgical_SVAS	AF_surgical_SVAS - AF_no_SVAS	CADD_phred
SLC5A9	stopgain	exonic	chr1	48242556	rs850763	chr1:48242556:G:T	0.123077	0.212644	0.0895668	18.33
OR2L8	stopgain	exonic	chr1	247949724	rs10888281	chr1:247949724:T:A	0.934615	0.988506	0.0538904	16.47
OR5K2	stopgain	exonic	chr3	98498334	rs55639376	chr3:98498334:T:A	0.126923	0.178161	0.0512378	10.46
CPN2	stopgain	exonic	chr3	194341178	rs4974539	chr3:194341178:G:A	0.419231	0.367816	-0.0514147	12.47
VWDE	stopgain	exonic	chr7	12375099	rs17165936	chr7:12375099:G:A	0.126923	0.0747126	-0.0522104	38
DNAH11	stopgain	exonic	chr7	21543345	rs2285943	chr7:21543345:G:T	0.411538	0.517241	0.105703	26.4
CCN4	stoploss	exonic	chr8	133227527	rs3739261	chr8:133227527:T:C	0.330769	0.270115	-0.0606543	12.85
IFNA10	stopgain	exonic	chr9	21207038	rs10119910	chr9:21207038:A:T	0.238462	0.310345	0.0718833	17.28
OR1B1	stopgain	exonic	chr9	122628962	rs1476860	chr9:122628962:G:A	0.311538	0.224138	-0.0874005	16.67
OR10D3	stopgain	exonic	chr11	124186025	rs2512227	chr11:124186025:T:G	0.588462	0.482759	-0.105703	22.8
VDR	startloss	exonic	chr12	47879112	rs2228570	chr12:47879112:A:G	0.630769	0.568966	-0.0618037	17.39
SLC35G6	stopgain	exonic	chr17	7482961	rs7214088	chr17:7482961:G:A	0.819231	0.672414	-0.146817	13.79
TMEM107	stopgain	exonic	chr17	8175711	rs8064449	chr17:8175711:G:C	0.6	0.695402	0.0954023	19.69
KRTAP9-1	startloss	exonic	chr17	41189887	rs61743546	chr17:41189887:A:G	0.242308	0.16092	-0.0813882	17.09
ZNF568	stoploss	exonic	chr19	36997597	rs1667366	chr19:36997597:T:C	0.538462	0.471264	-0.0671972	11.81
