## Supplemental Table 7 for "Pathway analysis identifies novel non-synonymous variants contributing to extreme vascular outcomes in Williams-Beuren syndrome"

### Sheet: Sheet1
pubmed ID	diseases/traits	initial sample size	replication sample size	first author	date
		cases, controls	cases, controls
20622881	Abdominal aortic aneurysm	1292, 30503	3267, 7451	Gretarsdottir S	2010-07-11
22055160	Abdominal aortic aneurysm	1737, 5435	4362, 43747	Bown MJ	2011-11-04
24046328	Abdominal aortic aneurysm	1755, 5314	3383, 32753	Bradley DT	2013-09-17
27899403	Abdominal aortic aneurysm	4972, 99858	5232, 7908	Jones GT	2016-11-29
32981348	Abdominal aortic aneurysm	7642, 172172	2835, 107469	Klarin D	2020-09-28
31387361	Bicuspid aortic valve	452, 1834	1679, 894	Fulmer D	2019-08-07
27894865	Bicuspid aortic valve without aortic dilation	565, 484	895, 1493	Gago-Diaz M	2016-11-25
29511167	Calcific aortic valve stenosis	1009, 1017	1391, 352195	Theriault S	2018-03-07
32141789	Calcific aortic valve stenosis	5115, 354072	NA	Theriault S	2019-10-15
27418160	Intracranial, abdominal aortic/thoracic aneurysm	3094, 9507	NA	van 't Hof FN	2016-07-14
30087447	Severe aortic features in Marfan syndrome	51, 47	NA	Aubart M	2018-08-07
21909107	Thoracic aortic aneurysms and dissections	765, 874	548, 626	LeMaire SA	2011-09-11
31659325	Thoracic aortic calcification levels	8422	NA	Malhotra R	2019-10-28
