## Supplemental Table 6 for "Pathway analysis identifies novel non-synonymous variants contributing to extreme vascular outcomes in Williams-Beuren syndrome"

### Sheet: Sheet1
pathway	FDR SKAT-O	FDR SKAT	FDR RQT
NABA_MATRISOME	8.22452e-10	1.02087e-05	1.37535e-08
REACTOME_POST_TRANSLATIONAL_PROTEIN_MODIFICATION	8.22452e-10	1.02087e-05	1.37535e-08
NABA_CORE_MATRISOME	1.95062e-08	0.000950854	0.00353975
REACTOME_EXTRACELLULAR_MATRIX_ORGANIZATION	9.55182e-09	0.00154402	0.0187011
REACTOME_O_LINKED_GLYCOSYLATION	6.70855e-07	0.00286884	0.0187011
NABA_ECM_GLYCOPROTEINS	8.65613e-08	0.00154402	0.0187011
REACTOME_DISEASES_ASSOCIATED_WITH_O_GLYCOSYLATION_OF_PROTEINS	8.16227e-07	0.00293026	0.0187011
REACTOME_DEGRADATION_OF_THE_EXTRACELLULAR_MATRIX	1.8599e-06	0.00267599	0.0119233
NABA_ECM_REGULATORS	2.04578e-09	0.000345136	0.0030573
NABA_MATRISOME_ASSOCIATED	8.22452e-10	8.48714e-05	3.34154e-06
REACTOME_TRANSPORT_OF_SMALL_MOLECULES	8.22452e-10	0.000950854	6.5304e-06
HALLMARK_ESTROGEN_RESPONSE_EARLY	7.59902e-07	0.000950854	0.00353975
REACTOME_SENSORY_PERCEPTION	8.22452e-10	0.000959054	0.000884675
KEGG_ECM_RECEPTOR_INTERACTION	1.441e-05	0.00671772	0.0187011
REACTOME_CELL_CYCLE	8.22452e-10	0.000151573	9.17427e-05
KEGG_FOCAL_ADHESION	8.16227e-07	0.000950854	0.00293606
REACTOME_DISEASES_OF_GLYCOSYLATION	8.16227e-07	0.00286884	0.00751055
REACTOME_DEVELOPMENTAL_BIOLOGY	8.22452e-10	3.80278e-05	6.79902e-07
WP_FOCAL_ADHESION	9.60771e-07	0.00154402	0.000884675
REACTOME_RNA_POLYMERASE_II_TRANSCRIPTION	8.22452e-10	1.02087e-05	8.35843e-08
REACTOME_INNATE_IMMUNE_SYSTEM	8.22452e-10	0.000328919	1.76575e-06
HALLMARK_COAGULATION	2.69574e-06	0.00254378	0.00631695
HALLMARK_MITOTIC_SPINDLE	1.441e-05	0.0170851	0.00203076
