## Supplemental Table 5 for "Pathway analysis identifies novel non-synonymous variants contributing to extreme vascular outcomes in Williams-Beuren syndrome"

### Sheet: Sheet1
pathway	FDR SKAT-O	FDR SKAT	FDR RQT
NABA_CORE_MATRISOME	6.81336e-10	9.71246e-07	9.03746e-07
NABA_MATRISOME	6.81336e-10	1.2897e-08	7.08051e-26
NABA_ECM_GLYCOPROTEINS	6.81336e-10	1.36414e-06	2.83167e-05
REACTOME_EXTRACELLULAR_MATRIX_ORGANIZATION	6.81336e-10	1.3753e-05	0.000160267
NABA_BASEMENT_MEMBRANES	8.35652e-07	0.00102596	0.00856438
WP_CILIOPATHIES	0.000117233	0.0695901	7.5143e-07
REACTOME_DEVELOPMENTAL_BIOLOGY	6.81336e-10	1.2897e-08	1.08162e-13
REACTOME_SIGNALING_BY_RHO_GTPASES_MIRO_GTPASES_AND_RHOBTB3	6.81336e-10	9.71246e-07	1.42952e-07
REACTOME_TRANSPORT_OF_SMALL_MOLECULES	6.81336e-10	5.98894e-07	4.51507e-14
REACTOME_FORMATION_OF_THE_CORNIFIED_ENVELOPE	1.37184e-07	0.00264048	0.01252
REACTOME_RHO_GTPASE_CYCLE	6.81336e-10	1.36414e-06	9.78011e-06
KEGG_ECM_RECEPTOR_INTERACTION	6.16662e-07	0.000606964	0.0166432
HALLMARK_MITOTIC_SPINDLE	7.82648e-10	3.90625e-05	5.53067e-06
REACTOME_RAC1_GTPASE_CYCLE	6.81336e-10	1.99305e-05	0.00219668
REACTOME_CELL_CYCLE	6.81336e-10	8.25924e-06	2.56163e-08
REACTOME_POST_TRANSLATIONAL_PROTEIN_MODIFICATION	6.81336e-10	5.15146e-10	1.6313e-24
REACTOME_NERVOUS_SYSTEM_DEVELOPMENT	6.81336e-10	1.00843e-06	5.93639e-07
REACTOME_DISEASES_OF_METABOLISM	6.81336e-10	7.12499e-06	1.97326e-05
REACTOME_KERATINIZATION	3.93002e-08	0.00177059	0.034749
REACTOME_CILIUM_ASSEMBLY	3.22904e-08	0.000852232	0.0216512
REACTOME_ORGANELLE_BIOGENESIS_AND_MAINTENANCE	1.321e-09	0.000420602	0.00365754
REACTOME_COLLAGEN_FORMATION	1.40465e-07	0.000420602	0.0498296
REACTOME_RHOA_GTPASE_CYCLE	6.81336e-10	3.58037e-05	0.0113261
REACTOME_SENSORY_PERCEPTION	6.81336e-10	7.35262e-05	4.33826e-05
REACTOME_RAC3_GTPASE_CYCLE	2.11006e-07	0.00026677	0.0172879
WP_PI3KAKT_SIGNALING_PATHWAY	6.81336e-10	8.25924e-06	2.69444e-05
KEGG_CALCIUM_SIGNALING_PATHWAY	1.19315e-08	0.000256378	0.0172359
HALLMARK_ESTROGEN_RESPONSE_EARLY	7.38645e-10	4.1681e-05	1.97326e-05
REACTOME_CDC42_GTPASE_CYCLE	7.40503e-08	5.06668e-05	0.00238105
REACTOME_MEMBRANE_TRAFFICKING	6.81336e-10	5.98894e-07	1.97326e-05
REACTOME_VESICLE_MEDIATED_TRANSPORT	6.81336e-10	5.98894e-07	6.8328e-05
WP_FOCAL_ADHESIONPI3KAKTMTORSIGNALING_PATHWAY	6.81336e-10	3.30193e-05	0.0113261
REACTOME_DISEASES_OF_GLYCOSYLATION	7.26417e-09	4.32509e-05	0.000169764
HALLMARK_UV_RESPONSE_DN	7.82648e-10	3.90625e-05	0.00236
REACTOME_M_PHASE	6.81336e-10	8.18037e-05	0.000327316
REACTOME_ADAPTIVE_IMMUNE_SYSTEM	6.81336e-10	1.36414e-06	4.36071e-10
REACTOME_REGULATION_OF_INSULIN_LIKE_GROWTH_FACTOR_IGF_TRANSPORT_AND_UPTAKE_BY_INSULIN_LIKE_GROWTH_FACTOR_BINDING_PROTEINS_IGFBPS	8.19681e-07	0.000364166	0.000169764
NABA_ECM_REGULATORS	2.59084e-07	0.000527052	0.000169764
REACTOME_SIGNALING_BY_RECEPTOR_TYROSINE_KINASES	6.81336e-10	1.24283e-05	1.05378e-05
REACTOME_METABOLISM_OF_LIPIDS	6.81336e-10	6.28626e-07	1.42952e-07
WP_EBOLA_VIRUS_PATHWAY_ON_HOST	3.06022e-07	0.00020037	0.0020318
KEGG_FOCAL_ADHESION	1.99341e-08	0.000198191	0.00865468
HALLMARK_IL2_STAT5_SIGNALING	1.05782e-07	0.000335492	0.00219668
HALLMARK_KRAS_SIGNALING_UP	5.33575e-07	0.000459464	0.0127675
REACTOME_INNATE_IMMUNE_SYSTEM	6.81336e-10	1.36414e-06	5.23621e-05
REACTOME_CELL_CYCLE_MITOTIC	6.81336e-10	5.26307e-05	4.99512e-05
REACTOME_NEUTROPHIL_DEGRANULATION	6.81336e-10	7.27338e-05	0.00238105
NABA_MATRISOME_ASSOCIATED	6.81336e-10	5.2184e-05	3.74357e-06
WP_DNA_REPAIR_PATHWAYS_FULL_NETWORK	2.14991e-06	0.00105934	0.00219668
REACTOME_GLYCOSAMINOGLYCAN_METABOLISM	3.28504e-09	0.000158131	0.00933591
WP_GENES_RELATED_TO_PRIMARY_CILIUM_DEVELOPMENT_BASED_ON_CRISPR	2.14857e-06	0.000389394	0.00219668
REACTOME_NEURONAL_SYSTEM	6.81336e-10	2.1435e-05	0.000350153
REACTOME_DNA_REPAIR	3.13224e-09	0.000136477	0.000366041
HALLMARK_ESTROGEN_RESPONSE_LATE	6.81336e-10	1.11408e-05	4.99512e-05
HALLMARK_MYOGENESIS	1.66012e-08	5.14142e-05	0.000160584
HALLMARK_KRAS_SIGNALING_DN	7.46203e-08	0.000644242	0.00722021
WP_FOCAL_ADHESION	1.40133e-08	0.00020037	0.0242283
REACTOME_ION_CHANNEL_TRANSPORT	6.45943e-06	0.00177059	0.00219668
