## Supplemental Table 4 for "Pathway analysis identifies novel non-synonymous variants contributing to extreme vascular outcomes in Williams-Beuren syndrome"

### Sheet: Sheet1
pathway	# Genes in Gene Set (K)	Description	# Genes in Overlap (k)	k/K	p-value	FDR q-value
NABA_CORE_MATRISOME	275	Ensemble of genes encoding core extracellular matrix including ECM glycoproteins, collagens and proteoglycans	35	0.127273	1.92342e-15	5.71639e-12
NABA_MATRISOME	1026	Ensemble of genes encoding extracellular matrix and extracellular matrix-associated proteins	68	0.0662768	1.48531e-13	2.20718e-10
NABA_ECM_GLYCOPROTEINS	196	Genes encoding structural ECM glycoproteins	25	0.127551	1.78488e-11	1.76822e-08
REACTOME_EXTRACELLULAR_MATRIX_ORGANIZATION	301	Extracellular matrix organization	28	0.0930233	1.77383e-09	1.31795e-06
NABA_BASEMENT_MEMBRANES	40	Genes encoding structural components of basement membranes	10	0.25	3.11916e-08	1.85403e-05
WP_CILIOPATHIES	184	Ciliopathies	19	0.103261	1.32909e-07	5.64294e-05
REACTOME_DEVELOPMENTAL_BIOLOGY	1143	Developmental Biology	58	0.0507437	1.22699e-07	5.64294e-05
REACTOME_SIGNALING_BY_RHO_GTPASES_MIRO_GTPASES_AND_RHOBTB3	717	Signaling by Rho GTPases, Miro GTPases and RHOBTB3	42	0.0585774	1.71588e-07	6.3745e-05
REACTOME_ECM_PROTEOGLYCANS	76	ECM proteoglycans	12	0.157895	2.92963e-07	9.67429e-05
REACTOME_TRANSPORT_OF_SMALL_MOLECULES	728	Transport of small molecules	41	0.0563187	6.31032e-07	0.000156286
REACTOME_FORMATION_OF_THE_CORNIFIED_ENVELOPE	129	Formation of the cornified envelope	15	0.116279	5.93664e-07	0.000156286
REACTOME_RHO_GTPASE_CYCLE	444	RHO GTPase cycle	30	0.0675676	5.36544e-07	0.000156286
REACTOME_SENSORY_PROCESSING_OF_SOUND_BY_OUTER_HAIR_CELLS_OF_THE_COCHLEA	55	Sensory processing of sound by outer hair cells of the cochlea	10	0.181818	7.4344e-07	0.000169962
KEGG_ECM_RECEPTOR_INTERACTION	84	ECM-receptor interaction	12	0.142857	8.76205e-07	0.000186006
HALLMARK_MITOTIC_SPINDLE	199	Genes important for mitotic spindle assembly.	18	0.0904523	1.85612e-06	0.00036776
REACTOME_SENSORY_PROCESSING_OF_SOUND	77	Sensory processing of sound	11	0.142857	2.46616e-06	0.000458089
REACTOME_RAC1_GTPASE_CYCLE	184	RAC1 GTPase cycle	17	0.0923913	2.65272e-06	0.000463758
REACTOME_CELL_CYCLE	693	Cell Cycle	38	0.0548341	2.82791e-06	0.000466919
REACTOME_POST_TRANSLATIONAL_PROTEIN_MODIFICATION	1435	Post-translational protein modification	63	0.0439024	3.95263e-06	0.000618274
REACTOME_NERVOUS_SYSTEM_DEVELOPMENT	580	Nervous system development	33	0.0568966	5.70295e-06	0.000847458
REACTOME_DEGRADATION_OF_THE_EXTRACELLULAR_MATRIX	140	Degradation of the extracellular matrix	14	0.1	7.90984e-06	0.00111943
REACTOME_DISEASES_OF_METABOLISM	246	Diseases of metabolism	19	0.0772358	9.27147e-06	0.00125249
REACTOME_ANCHORING_OF_THE_BASAL_BODY_TO_THE_PLASMA_MEMBRANE	97	Anchoring of the basal body to the plasma membrane	11	0.113402	2.24179e-05	0.00266503
REACTOME_KERATINIZATION	217	Keratinization	17	0.078341	2.19284e-05	0.00266503
REACTOME_CILIUM_ASSEMBLY	202	Cilium Assembly	16	0.0792079	3.27726e-05	0.00347857
REACTOME_ORGANELLE_BIOGENESIS_AND_MAINTENANCE	296	Organelle biogenesis and maintenance	20	0.0675676	3.5589e-05	0.00364726
REACTOME_INTEGRIN_CELL_SURFACE_INTERACTIONS	85	Integrin cell surface interactions	10	0.117647	3.79345e-05	0.00375804
REACTOME_COLLAGEN_FORMATION	90	Collagen formation	10	0.111111	6.12969e-05	0.00587303
REACTOME_RHOA_GTPASE_CYCLE	149	RHOA GTPase cycle	13	0.0872483	6.5212e-05	0.00587303
REACTOME_SENSORY_PERCEPTION	575	Sensory Perception	30	0.0521739	6.43639e-05	0.00587303
KEGG_TIGHT_JUNCTION	132	Tight junction	12	0.0909091	8.28855e-05	0.00665772
REACTOME_RAC3_GTPASE_CYCLE	94	RAC3 GTPase cycle	10	0.106383	8.77662e-05	0.00686424
WP_PI3KAKT_SIGNALING_PATHWAY	345	PI3K-Akt Signaling Pathway	21	0.0608696	9.68151e-05	0.00737781
KEGG_CALCIUM_SIGNALING_PATHWAY	178	Calcium signaling pathway	14	0.0786517	0.000103685	0.0075159
HALLMARK_ESTROGEN_RESPONSE_EARLY	200	Genes defining early response to estrogen.	15	0.075	0.000101185	0.0075159
REACTOME_CDC42_GTPASE_CYCLE	159	CDC42 GTPase cycle	13	0.081761	0.000122778	0.00868799
REACTOME_MEMBRANE_TRAFFICKING	629	Membrane Trafficking	31	0.0492846	0.000129896	0.00877387
REACTOME_VESICLE_MEDIATED_TRANSPORT	724	Vesicle-mediated transport	34	0.0469613	0.000154535	0.0102062
WP_FOCAL_ADHESIONPI3KAKTMTORSIGNALING_PATHWAY	309	Focal Adhesion-PI3K-Akt-mTOR-signaling pathway	19	0.0614887	0.000174021	0.0110041
REACTOME_DISEASES_OF_GLYCOSYLATION	143	Diseases of glycosylation	12	0.0839161	0.000171977	0.0110041
HALLMARK_UV_RESPONSE_DN	144	Genes down-regulated in response to ultraviolet (UV) radiation.	12	0.0833333	0.000183039	0.0113332
REACTOME_M_PHASE	417	M Phase	23	0.0551559	0.000188692	0.0114447
REACTOME_ADAPTIVE_IMMUNE_SYSTEM	825	Adaptive Immune System	37	0.0448485	0.00019644	0.0114474
REACTOME_REGULATION_OF_INSULIN_LIKE_GROWTH_FACTOR_IGF_TRANSPORT_AND_UPTAKE_BY_INSULIN_LIKE_GROWTH_FACTOR_BINDING_PROTEINS_IGFBPS	124	Regulation of Insulin-like Growth Factor (IGF) transport and uptake by Insulin-like Growth Factor Binding Proteins (IGFBPs)	11	0.0887097	0.000195752	0.0114474
NABA_ECM_REGULATORS	238	Genes encoding enzymes and their regulators involved in the remodeling of the extracellular matrix	16	0.0672269	0.000204734	0.0117013
REACTOME_SIGNALING_BY_RECEPTOR_TYROSINE_KINASES	504	Signaling by Receptor Tyrosine Kinases	26	0.0515873	0.00021156	0.0118633
REACTOME_METABOLISM_OF_LIPIDS	741	Metabolism of lipids	34	0.0458839	0.000228559	0.0125528
REACTOME_PROTEIN_PROTEIN_INTERACTIONS_AT_SYNAPSES	87	Protein-protein interactions at synapses	9	0.103448	0.000236528	0.0125528
REACTOME_MUSCLE_CONTRACTION	195	Muscle contraction	14	0.0717949	0.000256261	0.0133616
WP_EBOLA_VIRUS_PATHWAY_ON_HOST	131	Ebola Virus Pathway on Host	11	0.0839695	0.000308952	0.015434
KEGG_FOCAL_ADHESION	199	Focal adhesion	14	0.0703518	0.000311588	0.015434
HALLMARK_IL2_STAT5_SIGNALING	199	Genes up-regulated by STAT5 in response to IL2 stimulation.	14	0.0703518	0.000311588	0.015434
HALLMARK_KRAS_SIGNALING_UP	200	Genes up-regulated by KRAS activation.	14	0.07	0.000326881	0.0159261
REACTOME_INNATE_IMMUNE_SYSTEM	1117	Innate Immune System	45	0.0402865	0.000420149	0.0198203
REACTOME_CELL_CYCLE_MITOTIC	561	Cell Cycle, Mitotic	27	0.0481283	0.000446265	0.0204509
REACTOME_NEUTROPHIL_DEGRANULATION	479	Neutrophil degranulation	24	0.0501044	0.00051145	0.0220294
NABA_MATRISOME_ASSOCIATED	751	Ensemble of genes encoding ECM-associated proteins including ECM-affilaited proteins, ECM regulators and secreted factors	33	0.0439414	0.000544191	0.0231048
WP_DNA_REPAIR_PATHWAYS_FULL_NETWORK	121	DNA Repair Pathways Full Network	10	0.0826446	0.000630406	0.0256653
KEGG_MAPK_SIGNALING_PATHWAY	267	MAPK signaling pathway	16	0.0599251	0.000667775	0.0268193
REACTOME_REPRODUCTION	145	Reproduction	11	0.0758621	0.000697202	0.0272643
REACTOME_GLYCOSAMINOGLYCAN_METABOLISM	124	Glycosaminoglycan metabolism	10	0.0806452	0.000754935	0.0291385
WP_GENES_RELATED_TO_PRIMARY_CILIUM_DEVELOPMENT_BASED_ON_CRISPR	103	Genes related to primary cilium development (based on CRISPR)	9	0.0873786	0.000779271	0.0295349
REACTOME_NEURONAL_SYSTEM	410	Neuronal System	21	0.0512195	0.000812062	0.0301681
REACTOME_DNA_REPAIR	332	DNA Repair	18	0.0542169	0.000975985	0.0338426
HALLMARK_ESTROGEN_RESPONSE_LATE	200	Genes defining late response to estrogen.	13	0.065	0.000979295	0.0338426
HALLMARK_MYOGENESIS	200	Genes involved in development of skeletal muscle (myogenesis).	13	0.065	0.000979295	0.0338426
HALLMARK_APICAL_JUNCTION	200	Genes encoding components of apical junction complex.	13	0.065	0.000979295	0.0338426
HALLMARK_KRAS_SIGNALING_DN	200	Genes down-regulated by KRAS activation.	13	0.065	0.000979295	0.0338426
WP_FOCAL_ADHESION	202	Focal Adhesion	13	0.0643564	0.00106513	0.0363857
REACTOME_MITOTIC_PROMETAPHASE	203	Mitotic Prometaphase	13	0.0640394	0.00111026	0.0374964
REACTOME_ION_CHANNEL_TRANSPORT	183	Ion channel transport	12	0.0655738	0.00137419	0.0458885
