## Supplemental Table 3 for "Pathway analysis identifies novel non-synonymous variants contributing to extreme vascular outcomes in Williams-Beuren syndrome"

### Sheet: Sheet1
pathway	FDR SKATO	FDR SKAT	FDR RQT
NABA_MATRISOME	0.00166795	0.00135857	6.45283e-17
REACTOME_SENSORY_PERCEPTION	0.029437	0.0224877	5.97953e-08
NABA_CORE_MATRISOME	0.00652883	0.00550071	2.90148e-08
REACTOME_OLFACTORY_SIGNALING_PATHWAY	0.029437	0.0224877	2.31654e-06
KEGG_OLFACTORY_TRANSDUCTION	0.029437	0.0224877	2.41847e-06
REACTOME_EXTRACELLULAR_MATRIX_ORGANIZATION	0.00358876	0.0100449	2.18379e-08
NABA_MATRISOME_ASSOCIATED	0.00326086	0.00377969	3.25153e-14
NABA_ECM_GLYCOPROTEINS	0.0159494	0.0119137	4.82155e-05
REACTOME_POST_TRANSLATIONAL_PROTEIN_MODIFICATION	0.101307	0.0860229	7.55243e-10
REACTOME_INNATE_IMMUNE_SYSTEM	2.31422e-05	0.000585955	2.18379e-08
REACTOME_DEVELOPMENTAL_BIOLOGY	0.00490292	0.00523626	2.37478e-05
REACTOME_RNA_POLYMERASE_II_TRANSCRIPTION	0.0106539	0.00786953	2.70004e-05
REACTOME_METABOLISM_OF_LIPIDS	0.004495	0.00523626	2.87438e-07
NABA_ECM_REGULATORS	0.00281731	0.0119137	2.70004e-05
REACTOME_TRANSPORT_OF_SMALL_MOLECULES	0.028135	0.0176366	1.78736e-06
WP_CILIOPATHIES	0.00271666	0.00377969	0.000377853
REACTOME_DEGRADATION_OF_THE_EXTRACELLULAR_MATRIX	0.0241033	0.0163039	2.70004e-05
REACTOME_ADAPTIVE_IMMUNE_SYSTEM	9.69775e-05	0.000585955	2.50548e-06
REACTOME_ASSEMBLY_OF_COLLAGEN_FIBRILS	0.0159494	0.0119137	0.00721188
WP_FOCAL_ADHESIONPI3KAKTMTORSIGNALING_PATHWAY	0.136925	0.12032	0.00254588
WP_PI3KAKT_SIGNALING_PATHWAY	0.00490292	0.0126361	0.00633138
REACTOME_COLLAGEN_FORMATION	0.0143268	0.0100449	0.00573146
NABA_COLLAGENS	0.0159494	0.0119137	0.00712922
REACTOME_COLLAGEN_CHAIN_TRIMERIZATION	0.0159494	0.0119137	0.00712922
REACTOME_DISEASES_OF_METABOLISM	0.0159494	0.0123647	0.0047707
REACTOME_FORMATION_OF_THE_CORNIFIED_ENVELOPE	0.0619124	0.0371847	0.00574874
PID_SYNDECAN_1_PATHWAY	0.0159494	0.0119137	0.00724433
REACTOME_COLLAGEN_DEGRADATION	0.0159494	0.0119137	0.00653466
REACTOME_INTEGRIN_CELL_SURFACE_INTERACTIONS	0.00281731	0.0119137	0.0283663
REACTOME_COLLAGEN_BIOSYNTHESIS...	0.0143268	0.0100449	0.00719868
REACTOME_ECM_PROTEOGLYCANS	0.0111325	0.0126361	0.0190713
REACTOME_KERATINIZATION	0.0618967	0.0369111	0.00221631
REACTOME_PHOSPHOLIPID_METABOLISM	0.0419305	0.0252067	6.28891e-05
PID_AVB3_INTEGRIN_PATHWAY	0.0159494	0.0119137	0.00551245
HALLMARK_KRAS_SIGNALING_UP	0.00824302	0.00826216	0.0179282
HALLMARK_BILE_ACID_METABOLISM	0.00824302	0.00715171	0.0047707
KEGG_ENDOCYTOSIS	0.028135	0.0172713	0.00573146
REACTOME_GLYCEROPHOSPHOLIPID_BIOSYNTHESIS	0.0630302	0.0421129	0.000801198
KEGG_GLYCEROPHOSPHOLIPID_METABOLISM	0.0796774	0.0629756	0.0584154
KEGG_ECM_RECEPTOR_INTERACTION	0.0159494	0.0123647	0.0306758
REACTOME_NRAGE_SIGNALS_DEATH_THROUGH_JNK	0.0159494	0.0159204	0.125109
REACTOME_NCAM_SIGNALING_FOR_NEURITE_OUT_GROWTH	0.0262947	0.0224877	0.00949534
REACTOME_NCAM1_INTERACTIONS	0.0262947	0.0224877	0.0820571
PID_INTEGRIN1_PATHWAY	0.0159494	0.0123647	0.00745514
Note: the 5 pathways highlighted in red were rejected by RQT or SKAT/SKAT-O test or both tests.
