## Supplemental Table 2 for "Pathway analysis identifies novel non-synonymous variants contributing to extreme vascular outcomes in Williams-Beuren syndrome"

### Sheet: Sheet1
pathway	# Genes in Gene Set (K)	Description	# Genes in Overlap (k)	k/K	p-value	FDR q-value
NABA_MATRISOME	1026	Ensemble of genes encoding extracellular matrix and extracellular matrix-associated proteins	76	0.0741	5.37e-44	1.6e-40
REACTOME_SENSORY_PERCEPTION	575	Sensory Perception	47	0.0817	4.49e-29	6.68e-26
NABA_CORE_MATRISOME	275	Ensemble of genes encoding core extracellular matrix including ECM glycoproteins, collagens and proteoglycans	34	0.1236	3.54e-27	3.51e-24
REACTOME_OLFACTORY_SIGNALING_PATHWAY	400	Olfactory Signaling Pathway	37	0.0925	6.09e-25	4.53e-22
KEGG_OLFACTORY_TRANSDUCTION	389	Olfactory transduction	35	0.09	3.02e-23	1.79e-20
REACTOME_EXTRACELLULAR_MATRIX_ORGANIZATION	301	Extracellular matrix organization	31	0.103	1.85e-22	9.17e-20
NABA_MATRISOME_ASSOCIATED	751	Ensemble of genes encoding ECM-associated proteins including ECM-affilaited proteins, ECM regulators and secreted factors	42	0.0559	8.84e-20	3.76e-17
NABA_ECM_GLYCOPROTEINS	196	Genes encoding structural ECM glycoproteins	22	0.1122	4.28e-17	1.59e-14
REACTOME_POST_TRANSLATIONAL_PROTEIN_MODIFICATION	1435	Post-translational protein modification	53	0.0369	8.48e-17	2.8e-14
REACTOME_INNATE_IMMUNE_SYSTEM	1117	Innate Immune System	45	0.0403	9.83e-16	2.92e-13
REACTOME_DEVELOPMENTAL_BIOLOGY	1143	Developmental Biology	45	0.0394	2.26e-15	6.1e-13
REACTOME_RNA_POLYMERASE_II_TRANSCRIPTION	1374	RNA Polymerase II Transcription	49	0.0357	5.3e-15	1.31e-12
REACTOME_METABOLISM_OF_LIPIDS	741	Metabolism of lipids	35	0.0472	1.88e-14	4.3e-12
NABA_ECM_REGULATORS	238	Genes encoding enzymes and their regulators involved in the remodeling of the extracellular matrix	21	0.0882	2.89e-14	6.14e-12
REACTOME_TRANSPORT_OF_SMALL_MOLECULES	728	Transport of small molecules	33	0.0453	3.37e-13	6.48e-11
WP_CILIOPATHIES	184	Ciliopathies	18	0.0978	3.49e-13	6.48e-11
REACTOME_DEGRADATION_OF_THE_EXTRACELLULAR_MATRIX	140	Degradation of the extracellular matrix	16	0.1143	6.47e-13	1.13e-10
REACTOME_ADAPTIVE_IMMUNE_SYSTEM	825	Adaptive Immune System	33	0.04	9.75e-12	1.61e-09
REACTOME_ASSEMBLY_OF_COLLAGEN_FIBRILS_AND_OTHER_MULTIMERIC_STRUCTURES	61	Assembly of collagen fibrils and other multimeric structures	11	0.1803	1.68e-11	2.63e-09
WP_FOCAL_ADHESIONPI3KAKTMTORSIGNALING_PATHWAY	309	Focal Adhesion-PI3K-Akt-mTOR-signaling pathway	20	0.0647	3.6e-11	5.17e-09
WP_PI3KAKT_SIGNALING_PATHWAY	345	PI3K-Akt Signaling Pathway	21	0.0609	3.65e-11	5.17e-09
REACTOME_COLLAGEN_FORMATION	90	Collagen formation	12	0.1333	8.13e-11	1.1e-08
NABA_COLLAGENS	44	Genes encoding collagen proteins	9	0.2045	3.64e-10	4.51e-08
REACTOME_COLLAGEN_CHAIN_TRIMERIZATION	44	Collagen chain trimerization	9	0.2045	3.64e-10	4.51e-08
REACTOME_DISEASES_OF_METABOLISM	246	Diseases of metabolism	17	0.0691	3.95e-10	4.7e-08
REACTOME_FORMATION_OF_THE_CORNIFIED_ENVELOPE	129	Formation of the cornified envelope	13	0.1008	4.71e-10	5.38e-08
PID_SYNDECAN_1_PATHWAY	46	Syndecan-1-mediated signaling events	9	0.1957	5.56e-10	6.12e-08
REACTOME_COLLAGEN_DEGRADATION	64	Collagen degradation	10	0.1562	6.25e-10	6.63e-08
REACTOME_INTEGRIN_CELL_SURFACE_INTERACTIONS	85	Integrin cell surface interactions	11	0.1294	6.98e-10	7.15e-08
REACTOME_NERVOUS_SYSTEM_DEVELOPMENT	580	Nervous system development	25	0.0431	7.56e-10	7.49e-08
REACTOME_COLLAGEN_BIOSYNTHESIS_AND_MODIFYING_ENZYMES	67	Collagen biosynthesis and modifying enzymes	10	0.1493	9.97e-10	9.56e-08
REACTOME_ECM_PROTEOGLYCANS	76	ECM proteoglycans	10	0.1316	3.55e-09	3.3e-07
REACTOME_KERATINIZATION	217	Keratinization	15	0.0691	4.26e-09	3.84e-07
REACTOME_PHOSPHOLIPID_METABOLISM	211	Phospholipid metabolism	14	0.0664	2.36e-08	2.06e-06
PID_AVB3_INTEGRIN_PATHWAY	74	Integrins in angiogenesis	9	0.1216	4.39e-08	3.73e-06
REACTOME_NEUTROPHIL_DEGRANULATION	479	Neutrophil degranulation	20	0.0418	6.49e-08	5.36e-06
HALLMARK_KRAS_SIGNALING_UP	200	Genes up-regulated by KRAS activation.	13	0.065	9.51e-08	7.64e-06
HALLMARK_BILE_ACID_METABOLISM	112	Genes involve in metabolism of bile acids and salts.	10	0.0893	1.55e-07	1.21e-05
REACTOME_CLASS_I_MHC_MEDIATED_ANTIGEN_PROCESSING_PRESENTATION	377	Class I MHC mediated antigen processing & presentation	17	0.0451	2.17e-07	1.65e-05
KEGG_ENDOCYTOSIS	181	Endocytosis	12	0.0663	2.4e-07	1.78e-05
REACTOME_GLYCEROPHOSPHOLIPID_BIOSYNTHESIS	128	Glycerophospholipid biosynthesis	10	0.0781	5.4e-07	3.91e-05
REACTOME_ANTIGEN_PROCESSING_UBIQUITINATION_PROTEASOME_DEGRADATION	308	Antigen processing: Ubiquitination & Proteasome degradation	14	0.0455	2.32e-06	0.000153
REACTOME_SIGNALING_BY_RECEPTOR_TYROSINE_KINASES	504	Signaling by Receptor Tyrosine Kinases	18	0.0357	2.74e-06	0.00017
REACTOME_CYTOKINE_SIGNALING_IN_IMMUNE_SYSTEM	719	Cytokine Signaling in Immune system	22	0.0306	2.75e-06	0.00017
